# Rare Comorbidity between Inflammatory Bowel Disease and Primary Biliary Cholangitis: Evidence from Causality, Shared Genetic Architecture and Transcriptomics

**DOI:** 10.1101/2023.03.01.23286611

**Authors:** Wentao Huang, Rui Jiang, Ruijie Zeng, Yuying Ma, Lijun Zhang, Shuangshuang Tong, Yanlin Lyu, Jiaxuan Wang, Felix W Leung, Weihong Sha, Hao Chen

**Affiliations:** Department of Gastroenterology, Guangdong Provincial People’s Hospital (Guangdong Academy of Medical Sciences), Southern Medical University, Guangzhou 510080, China; The Second School of Clinical Medicine, Southern Medical University, Guangzhou 510006, China; School of Medicine, South China University of Technology, Guangzhou 510006, China; Shantou University Medical College, Shantou 515041, China; Faculty of Synthetic Biology, Shenzhen Institute of Advanced Technology, Chinese Academy of Sciences, Shenzhen, China; Sepulveda Ambulatory Care Center, VA Greater Los Angeles Healthcare System, Los Angeles 91343, California, USA; University of California Los Angeles David Geffen School of Medicine, Los Angeles 90095, California, USA

**Keywords:** Inflammatory Bowel Diseases, Primary Biliary Cholangitis, Causality, Shared Genetic Architecture, Comorbidity

## Abstract

**Background:** Clinical studies have found comorbidity between Inflammatory Bowel Disease (IBD) and primary sclerosing cholangitis (PSC). Primary biliary cholangitis (PBC) is another autoimmune liver disease but the coexistence of IBD and PBC is rare. Whether there exists comorbidity between IBD and PBC and potential mechanism remains unclear.

**Methods:** We assessed the casual effect between PBC and IBD, i.e., Crohn Disease (CD) and Ulcerative Colitis (UC) independently based on genome-wide association studies (GWAS) summary statistics. By leveraging data from GWAS data, Bulk tissue RNA sequencing (bulk RNA-seq) data, and Single-cell RNA sequencing (scRNA-seq) dataset, we investigated the shared genetic architecture between IBDs and PBC. The transcriptomic expressions of shared genes were explored in patients with IBD (intestinal biopsies) and PBC (peripheral CD4^+^ T cells).

**Result:** We found a bidirectional causal relationship for PBC and IBDs using Mendelian randomization. The IBDs had been considered as the protective factors on PBC (0.87[95% confidence interval (CI): 0.81-0.93], *P* = 8.72e-5, vice versa (0.91[95% CI: 0.81-0.93], *P* = 2.65e-09). We find a consistent negative genetic correlation between PBC and IBD (LDSC: *r*_g_ = -0.2245, *P* = 2.89e-5). Cross-trait analysis yielded 9 shared risk SNPs and 7 nearest genes. In transcriptome analysis, we observed significant (*P* < 0.05) differences expression in intestinal biopsies (*PGAP3* and *DENND1B*) and in peripheral CD4^+^ T cells (*PTPN11* and *PNMT*). We identified shared tissue-specific heritability enrichment for PBC and IBD (including CD not UC) in lung, spleen and cells EBV-transformed lymphocytes and identified shared cell type-level enrichment for IBD, CD and PBC in type 1 dendritic cells, natural killer cells, CD8^+^ cytotoxic T lymphocytes in lung and activated CD8^+^ T cell in spleen.

**Conclusion:** Our study indicates that IBD and PBC are protective factors for each other and shared genetic architecture may contribute to the negative genetic correlation. These findings may explain the rare comorbidity between IBD and PBC.
