## Supplemental Table S1. Summary of local genetic correlations between PBC and each of IBD, CD, and UC for "Rare Comorbidity between Inflammatory Bowel Disease and Primary Biliary Cholangitis: Evidence from Causality, Shared Genetic Architecture and Transcriptomics"

### Sheet: Supplemental Table S1.  Summary
Supplemental Table S1. Summary of local genetic correlations between PBC and IBD
chr	start	end	num_snp	k	local_rhog	var	se	z	p
1	115880593	118839067	479	50	-0.00082445	3.55e-08	0.00018851	-4.3734	1.22e-05
1	197311514	199239884	310	40	-0.0019201	8.37e-08	0.00028932	-6.6368	3.21e-11
1	206073265	208410364	426	50	-0.0010275	5.18e-08	0.00022755	-4.5155	6.32e-06
2	14335308	16329735	303	48	-0.00079318	2.92e-08	0.00017099	-4.6387	3.51e-06
2	24686918	26894985	254	37	-0.0013288	6.2e-08	0.00024903	-5.336	9.5e-08
2	142518602	144519484	374	47	-0.0008517	2.89e-08	0.00017009	-5.0075	5.51e-07
2	175588929	177363636	270	34	-0.00082647	3.77e-08	0.00019411	-4.2578	2.06e-05
2	191973357	195861164	277	45	-0.00072921	3e-08	0.00017327	-4.2085	2.57e-05
2	228119842	229370787	278	41	-0.00074582	2.34e-08	0.00015289	-4.878	1.07e-06
3	29142260	30717955	373	50	-0.0012474	5.22e-08	0.00022839	-5.4618	4.71e-08
4	37255047	38907022	429	50	-0.0011552	6.94e-08	0.00026337	-4.3861	1.15e-05
4	105305294	107501305	286	35	-0.00097039	4.93e-08	0.00022199	-4.3713	1.24e-05
4	176570716	178991910	351	50	-0.00086333	3.23e-08	0.00017981	-4.8013	1.58e-06
5	140645971	142981248	465	50	-0.0012281	7.07e-08	0.00026582	-4.6199	3.84e-06
6	24852275	25684587	335	40	-0.00093057	4.16e-08	0.00020396	-4.5626	5.05e-06
7	126869221	128778386	371	43	-0.0017851	3.95e-08	0.00019873	-8.9822	2.65e-19
8	128659111	130381139	416	50	0.0012144	7.35e-08	0.00027112	4.4793	7.49e-06
9	117019801	117921960	195	31	-0.0019671	9.91e-08	0.00031486	-6.2477	4.17e-10
10	30458838	31907519	286	42	-0.00094615	4.23e-08	0.00020564	-4.601	4.2e-06
11	63804569	65898631	433	43	-0.0011999	7.49e-08	0.00027367	-4.3845	1.16e-05
12	39227169	40816185	340	33	-0.00096728	4.33e-08	0.00020802	-4.65	3.32e-06
12	110336719	113263518	401	32	-0.0014397	7.24e-08	0.00026901	-5.352	8.7e-08
13	30483267	32301815	379	50	-0.0010409	4.26e-08	0.00020642	-5.0425	4.6e-07
13	65200602	67844453	468	50	-0.00083544	3.86e-08	0.00019655	-4.2506	2.13e-05
16	10426032	11520161	236	33	-0.0019983	1.27e-07	0.00035617	-5.6106	2.02e-08
16	25986862	27445755	295	50	-0.00085671	3.42e-08	0.00018487	-4.6341	3.59e-06
17	5741334	7317398	245	50	-0.00075332	2.96e-08	0.00017197	-4.3805	1.18e-05
17	36809344	38877404	209	33	-0.0036153	1.25e-07	0.00035376	-10.22	1.62e-24
17	43056905	45876022	250	31	-0.0010539	5.18e-08	0.00022763	-4.6301	3.66e-06
18	11905440	14440799	336	50	-0.001365	6.93e-08	0.00026323	-5.1857	2.15e-07
19	49282227	51532567	253	50	-0.0007465	2.27e-08	0.00015074	-4.9521	7.34e-07
21	18053165	19480375	190	39	-0.00061638	2.02e-08	0.00014201	-4.3403	1.42e-05
21	44506268	46177105	209	39	-0.0011868	7.41e-08	0.00027227	-4.3589	1.31e-05
22	24984204	26791628	240	50	-0.00069253	2.75e-08	0.00016572	-4.1789	2.93e-05
22	39307894	40545797	123	25	-0.0017306	1.05e-07	0.00032345	-5.3504	8.78e-08
22	48903703	49824534	214	50	-0.00063676	2.3e-08	0.00015171	-4.1972	2.7e-05
PBC: primary biliary cirrhosis, IBD: inflammatory bowel disease,
