## Supplemental Table S2. Summary of local genetic correlations between PBC and CD for "Rare Comorbidity between Inflammatory Bowel Disease and Primary Biliary Cholangitis: Evidence from Causality, Shared Genetic Architecture and Transcriptomics"

### Sheet: cd_filter
Supplemental Table S2. Summary of local genetic correlations between PBC and CD
chr	start	end	num_snp	k	local_rhog	var	se	z	p
1	59890409	61922365	329	50	-0.00092343	3.46e-08	0.0001859	-4.9674	6.79e-07
1	108409665	110303931	303	43	-0.00090182	3.85e-08	0.00019614	-4.5977	4.27e-06
1	197311514	199239884	310	40	-0.0018905	1.15e-07	0.00033872	-5.5812	2.39e-08
1	224938520	226810860	361	45	-0.00093426	4.44e-08	0.00021062	-4.4357	9.18e-06
1	230685255	232090252	454	50	-0.0010647	5.19e-08	0.00022789	-4.6721	2.98e-06
2	14335308	16329735	303	48	-0.0009117	3.27e-08	0.0001808	-5.0426	4.59e-07
2	24686918	26894985	254	37	-0.0016534	8.39e-08	0.0002896	-5.7095	1.13e-08
2	142518602	144519484	374	47	-0.0012152	4.51e-08	0.00021239	-5.7215	1.06e-08
2	175588929	177363636	270	34	-0.00083219	3.56e-08	0.00018867	-4.4108	1.03e-05
2	189882065	191973357	271	35	-0.001334	8.39e-08	0.00028968	-4.6053	4.12e-06
2	228119842	229370787	278	41	-0.00078708	2.74e-08	0.00016539	-4.759	1.95e-06
3	38356116	40221298	384	49	-0.0010106	5.14e-08	0.00022669	-4.4579	8.28e-06
3	159477890	161524504	340	37	-0.002304	1.36e-07	0.00036926	-6.2393	4.4e-10
4	176570716	178991910	351	50	-0.00090451	4.01e-08	0.00020026	-4.5166	6.28e-06
5	5973233	7143218	296	50	-0.00074072	3.14e-08	0.00017717	-4.1808	2.91e-05
5	35048970	36433954	330	44	-0.0010772	6.39e-08	0.00025285	-4.2601	2.04e-05
6	24852275	25684587	335	40	-0.0012433	4.99e-08	0.00022328	-5.5684	2.57e-08
9	34642243	36743283	318	45	-0.00093591	5.06e-08	0.00022489	-4.1617	3.16e-05
9	117019801	117921960	195	31	-0.0022317	1.36e-07	0.00036816	-6.0617	1.35e-09
10	5983762	7171484	334	50	-0.0014142	6.02e-08	0.00024545	-5.7617	8.33e-09
10	30458838	31907519	286	42	-0.0013602	4.35e-08	0.00020851	-6.5233	6.88e-11
11	63804569	65898631	433	43	-0.0014714	9.85e-08	0.0003139	-4.6876	2.76e-06
12	110336719	113263518	401	32	-0.0015516	9.26e-08	0.00030429	-5.0991	3.41e-07
13	30483267	32301815	379	50	-0.00095824	5e-08	0.00022355	-4.2866	1.81e-05
16	10426032	11520161	236	33	-0.0019939	1.74e-07	0.00041662	-4.7859	1.7e-06
16	25986862	27445755	295	50	-0.00096462	4.17e-08	0.00020413	-4.7256	2.29e-06
16	85148685	86156599	155	37	-0.0014297	6.21e-08	0.00024917	-5.7378	9.59e-09
17	36809344	38877404	209	33	-0.0034187	1.38e-07	0.00037168	-9.198	3.65e-20
17	43056905	45876022	250	31	-0.0013894	7.19e-08	0.00026822	-5.18	2.22e-07
18	11905440	14440799	336	50	-0.001371	7.97e-08	0.00028226	-4.8574	1.19e-06
22	24984204	26791628	240	50	-0.00089279	4.27e-08	0.00020671	-4.3191	1.57e-05
22	39307894	40545797	123	25	-0.0016672	1.27e-07	0.00035662	-4.6751	2.94e-06
PBC: primary biliary cirrhosis, CD: Crohn’s disease,
