## Supplemental Table S3. Summary of local genetic correlations between PBC and UC for "Rare Comorbidity between Inflammatory Bowel Disease and Primary Biliary Cholangitis: Evidence from Causality, Shared Genetic Architecture and Transcriptomics"

### Sheet: uc_filter
Supplemental Table S3. Summary of local genetic correlations between PBC and UC
chr	start	end	num_snp	k	local_rhog	var	se	z	p
1	1892607	3582736	98	21	0.0011327	6.2687e-08	0.00025037	4.5241	6.0663e-06
1	197311514	199239884	310	40	-0.0016032	1.1046e-07	0.00033236	-4.8238	1.4087e-06
4	105305294	107501305	286	35	-0.0012666	8.4738e-08	0.0002911	-4.351	1.3549e-05
6	11790816	13209388	341	45	-0.0011847	8.0986e-08	0.00028458	-4.1631	3.1399e-05
7	126869221	128778386	371	43	-0.0022872	7.696e-08	0.00027742	-8.2448	1.6545e-16
9	117019801	117921960	195	31	-0.0015088	9.3329e-08	0.0003055	-4.9387	7.8645e-07
17	36809344	38877404	209	33	-0.0031687	1.6788e-07	0.00040973	-7.7336	1.0452e-14
18	11905440	14440799	336	50	-0.0011674	7.1172e-08	0.00026678	-4.376	1.2086e-05
21	44506268	46177105	209	39	-0.0012217	7.9986e-08	0.00028282	-4.3196	1.5629e-05
22	39307894	40545797	123	25	-0.0014175	9.4685e-08	0.00030771	-4.6066	4.094e-06
PBC: primary biliary cirrhosis,UC: ulcerative colitis
