## Supplementary Table S4. SNP heritability enrichment in 53 GTEx tissues for PBC and IBD, including CD and UC. for "Rare Comorbidity between Inflammatory Bowel Disease and Primary Biliary Cholangitis: Evidence from Causality, Shared Genetic Architecture and Transcriptomics"

### Sheet: Sheet1
Supplementary Table S4. SNP heritability enrichment in 53 GTEx tissues for PBC and IBD, including CD and UC.
Tissue	Disease	Coefficient	Coefficient Standard Error	Coefficient P-value	Negative log 10 (Coefficient P-value)	FDR
Whole_Blood	IBD	5.81923e-08	1.21063e-08	7.66909e-07	6.12	4.06462e-05
Lung	IBD	3.47084e-08	8.5066e-09	2.2501e-05	4.65	0.000596278
Spleen	IBD	5.256e-08	1.34349e-08	4.57291e-05	4.34	0.000807882
Small_Intestine_Terminal_Ileum	IBD	3.69986e-08	1.21792e-08	0.0011914	2.92	0.0157861
Adipose_Visceral_(Omentum)	IBD	2.13056e-08	9.17332e-09	0.0101014	2	0.0902814
Nerve_Tibial	IBD	1.83844e-08	7.97153e-09	0.010548	1.98	0.0902814
Cells_EBV-transformed_lymphocytes	IBD	2.55129e-08	1.1291e-08	0.011924	1.92	0.0902814
Colon_Transverse	IBD	1.72693e-08	9.54922e-09	0.0352685	1.45	0.233654
Uterus	IBD	1.65051e-08	9.65017e-09	0.0436015	1.36	0.256764
Skin_Sun_Exposed_(Lower_leg)	IBD	1.42463e-08	8.876e-09	0.0542432	1.27	0.287489
Skin_Not_Sun_Exposed_(Suprapubic)	IBD	1.24578e-08	8.95581e-09	0.0821079	1.09	0.370175
Fallopian_Tube	IBD	1.29879e-08	9.41241e-09	0.0838132	1.08	0.370175
Bladder	IBD	8.82172e-09	8.07234e-09	0.137234	0.86	0.521253
Adipose_Subcutaneous	IBD	9.465e-09	8.71189e-09	0.138641	0.86	0.521253
Prostate	IBD	9.48002e-09	9.13443e-09	0.149674	0.83	0.521253
Artery_Coronary	IBD	7.46864e-09	7.55677e-09	0.161494	0.79	0.521253
Artery_Tibial	IBD	7.79631e-09	8.07647e-09	0.167194	0.78	0.521253
Esophagus_Gastroesophageal_Junction	IBD	5.68564e-09	8.45456e-09	0.250635	0.6	0.710035
Colon_Sigmoid	IBD	5.13672e-09	8.26909e-09	0.267235	0.57	0.710035
Pancreas	IBD	5.17035e-09	8.38642e-09	0.268778	0.57	0.710035
Cervix_Ectocervix	IBD	5.69371e-09	9.83571e-09	0.281335	0.55	0.710035
Cervix_Endocervix	IBD	4.03992e-09	8.18125e-09	0.310723	0.51	0.736593
Muscle_Skeletal	IBD	3.45241e-09	8.16946e-09	0.336294	0.47	0.736593
Vagina	IBD	3.14536e-09	8.02979e-09	0.347636	0.46	0.736593
Esophagus_Mucosa	IBD	2.95597e-09	9.29459e-09	0.375231	0.43	0.736593
Esophagus_Muscularis	IBD	2.30313e-09	8.53307e-09	0.393616	0.41	0.736593
Minor_Salivary_Gland	IBD	1.98896e-09	7.66071e-09	0.397574	0.4	0.736593
Breast_Mammary_Tissue	IBD	2.07154e-09	8.64118e-09	0.40527	0.39	0.736593
Artery_Aorta	IBD	1.82343e-09	8.34162e-09	0.413483	0.38	0.736593
Thyroid	IBD	1.62344e-09	7.74064e-09	0.41694	0.38	0.736593
Brain_Substantia_nigra	IBD	-1.59798e-10	6.44717e-09	0.509887	0.29	0.84576
Brain_Cerebellar_Hemisphere	IBD	-6.0516e-10	6.36477e-09	0.537874	0.27	0.84576
Liver	IBD	-1.02384e-09	8.62865e-09	0.547226	0.26	0.84576
Kidney_Cortex	IBD	-1.28945e-09	8.81528e-09	0.558148	0.25	0.84576
Stomach	IBD	-1.78842e-09	8.2663e-09	0.585643	0.23	0.84576
Brain_Cerebellum	IBD	-1.60325e-09	6.63093e-09	0.595526	0.23	0.84576
Brain_Hippocampus	IBD	-1.5233e-09	6.00942e-09	0.600053	0.22	0.84576
Ovary	IBD	-2.22952e-09	8.25956e-09	0.606394	0.22	0.84576
Brain_Nucleus_accumbens_(basal_ganglia)	IBD	-3.02362e-09	6.3886e-09	0.681995	0.17	0.92635
Brain_Hypothalamus	IBD	-3.25213e-09	5.98907e-09	0.706439	0.15	0.92635
Brain_Frontal_Cortex_(BA9)	IBD	-3.63735e-09	6.09098e-09	0.724803	0.14	0.92635
Brain_Amygdala	IBD	-4.01193e-09	5.96357e-09	0.749443	0.13	0.92635
Brain_Putamen_(basal_ganglia)	IBD	-4.25265e-09	5.94772e-09	0.762697	0.12	0.92635
Brain_Caudate_(basal_ganglia)	IBD	-4.5417e-09	6.17326e-09	0.769045	0.11	0.92635
Testis	IBD	-6.93859e-09	7.26212e-09	0.830325	0.08	0.961631
Brain_Anterior_cingulate_cortex_(BA24)	IBD	-6.16774e-09	6.34152e-09	0.834623	0.08	0.961631
Brain_Cortex	IBD	-7.09379e-09	6.3813e-09	0.866856	0.06	0.977519
Pituitary	IBD	-1.02647e-08	7.49789e-09	0.914502	0.04	0.980727
Brain_Spinal_cord_(cervical_c-1)	IBD	-8.44504e-09	5.87986e-09	0.924537	0.03	0.980727
Cells_Transformed_fibroblasts	IBD	-1.15097e-08	7.98704e-09	0.925215	0.03	0.980727
Adrenal_Gland	IBD	-1.85225e-08	8.66815e-09	0.983695	0.01	0.995607
Heart_Left_Ventricle	IBD	-2.03478e-08	7.84977e-09	0.995231	<0.01	0.995607
Heart_Atrial_Appendage	IBD	-1.73389e-08	6.61726e-09	0.995607	<0.01	0.995607
Whole_Blood	CD	8.40322e-08	1.67162e-08	2.49115e-07	6.6	1.32031e-05
Spleen	CD	8.14694e-08	2.06379e-08	3.94759e-05	4.4	0.000828527
Lung	CD	4.89814e-08	1.25397e-08	4.68978e-05	4.33	0.000828527
Small_Intestine_Terminal_Ileum	CD	5.07065e-08	1.55726e-08	0.000564714	3.25	0.00748246
Cells_EBV-transformed_lymphocytes	CD	4.59535e-08	1.61032e-08	0.0021607	2.67	0.0229035
Adipose_Visceral_(Omentum)	CD	2.87644e-08	1.28218e-08	0.0124353	1.91	0.109845
Fallopian_Tube	CD	2.99205e-08	1.46111e-08	0.0202898	1.69	0.144587
Uterus	CD	2.73181e-08	1.35409e-08	0.0218244	1.66	0.144587
Artery_Coronary	CD	1.93014e-08	1.16858e-08	0.0492984	1.31	0.288364
Nerve_Tibial	CD	1.78149e-08	1.13123e-08	0.0576477	1.24	0.288364
Adipose_Subcutaneous	CD	1.91253e-08	1.2291e-08	0.0598491	1.22	0.288364
Colon_Transverse	CD	1.57139e-08	1.21616e-08	0.0981628	1.01	0.366856
Cervix_Ectocervix	CD	1.71898e-08	1.33248e-08	0.0985145	1.01	0.366856
Brain_Substantia_nigra	CD	1.24677e-08	9.86293e-09	0.103098	0.99	0.366856
Artery_Tibial	CD	1.70589e-08	1.35384e-08	0.103827	0.98	0.366856
Ovary	CD	1.34935e-08	1.193e-08	0.129014	0.89	0.427359
Colon_Sigmoid	CD	1.09636e-08	1.15276e-08	0.170782	0.77	0.532438
Cervix_Endocervix	CD	1.00322e-08	1.2032e-08	0.202199	0.69	0.595363
Esophagus_Mucosa	CD	9.93148e-09	1.29457e-08	0.221493	0.65	0.614316
Prostate	CD	9.05416e-09	1.23562e-08	0.231852	0.63	0.614316
Artery_Aorta	CD	8.97988e-09	1.31224e-08	0.246888	0.61	0.614316
Bladder	CD	7.41336e-09	1.12521e-08	0.254999	0.59	0.614316
Kidney_Cortex	CD	6.72402e-09	1.29216e-08	0.301402	0.52	0.672251
Skin_Sun_Exposed_(Lower_leg)	CD	5.45256e-09	1.15457e-08	0.318371	0.5	0.672251
Liver	CD	5.36227e-09	1.1866e-08	0.32567	0.49	0.672251
Testis	CD	5.10594e-09	1.15909e-08	0.329783	0.48	0.672251
Skin_Not_Sun_Exposed_(Suprapubic)	CD	4.45136e-09	1.20983e-08	0.356462	0.45	0.699722
Esophagus_Gastroesophageal_Junction	CD	2.70452e-09	1.10617e-08	0.403424	0.39	0.7354
Pancreas	CD	2.66487e-09	1.15499e-08	0.408763	0.39	0.7354
Muscle_Skeletal	CD	1.8922e-09	1.11901e-08	0.43286	0.36	0.7354
Thyroid	CD	1.45117e-09	1.06556e-08	0.445836	0.35	0.7354
Brain_Cerebellar_Hemisphere	CD	9.52833e-10	8.73242e-09	0.456556	0.34	0.7354
Brain_Spinal_cord_(cervical_c-1)	CD	-2.12901e-10	9.42728e-09	0.509009	0.29	0.7354
Brain_Hypothalamus	CD	-4.38426e-10	8.00839e-09	0.52183	0.28	0.7354
Brain_Hippocampus	CD	-5.90888e-10	8.16401e-09	0.528849	0.28	0.7354
Brain_Cerebellum	CD	-1.01603e-09	9.31329e-09	0.543436	0.26	0.7354
Brain_Putamen_(basal_ganglia)	CD	-1.35804e-09	8.8223e-09	0.561169	0.25	0.7354
Brain_Anterior_cingulate_cortex_(BA24)	CD	-1.58183e-09	9.08027e-09	0.569148	0.24	0.7354
Stomach	CD	-2.28126e-09	1.24592e-08	0.57264	0.24	0.7354
Brain_Caudate_(basal_ganglia)	CD	-1.67514e-09	9.05765e-09	0.573363	0.24	0.7354
Minor_Salivary_Gland	CD	-2.11661e-09	1.04639e-08	0.58015	0.24	0.7354
Brain_Nucleus_accumbens_(basal_ganglia)	CD	-1.94835e-09	9.32288e-09	0.58277	0.23	0.7354
Brain_Amygdala	CD	-2.19072e-09	8.00446e-09	0.607838	0.22	0.749195
Esophagus_Muscularis	CD	-3.52633e-09	1.12771e-08	0.622745	0.21	0.750124
Brain_Frontal_Cortex_(BA9)	CD	-3.47739e-09	8.82413e-09	0.653238	0.18	0.769369
Vagina	CD	-5.09011e-09	1.16658e-08	0.668701	0.17	0.77046
Brain_Cortex	CD	-7.85641e-09	8.94084e-09	0.810221	0.09	0.912368
Breast_Mammary_Tissue	CD	-1.04117e-08	1.10807e-08	0.826296	0.08	0.912368
Pituitary	CD	-1.1759e-08	1.05e-08	0.868622	0.06	0.93953
Cells_Transformed_fibroblasts	CD	-1.36518e-08	1.12346e-08	0.887848	0.05	0.941118
Adrenal_Gland	CD	-1.92366e-08	1.19256e-08	0.946633	0.02	0.966337
Heart_Atrial_Appendage	CD	-1.56682e-08	9.6316e-09	0.948104	0.02	0.966337
Heart_Left_Ventricle	CD	-2.76849e-08	1.09848e-08	0.994137	<0.01	0.994137
Lung	UC	2.3193e-08	8.37097e-09	0.00279729	2.55	0.0579092
Small_Intestine_Terminal_Ileum	UC	3.31937e-08	1.23431e-08	0.00358073	2.45	0.0579092
Spleen	UC	2.91058e-08	1.12243e-08	0.00475572	2.32	0.0579092
Whole_Blood	UC	2.68156e-08	1.05697e-08	0.00558979	2.25	0.0579092
Colon_Transverse	UC	2.94192e-08	1.16616e-08	0.00582224	2.23	0.0579092
Nerve_Tibial	UC	2.00013e-08	8.06268e-09	0.00655576	2.18	0.0579092
Bladder	UC	1.60681e-08	8.38995e-09	0.0277361	1.56	0.210002
Skin_Sun_Exposed_(Lower_leg)	UC	1.32509e-08	8.43439e-09	0.0580853	1.24	0.384815
Cells_EBV-transformed_lymphocytes	UC	1.51946e-08	1.00766e-08	0.0657894	1.18	0.387426
Prostate	UC	1.07835e-08	9.25379e-09	0.121948	0.91	0.574808
Pancreas	UC	9.12735e-09	8.46426e-09	0.140441	0.85	0.574808
Skin_Not_Sun_Exposed_(Suprapubic)	UC	8.7055e-09	8.07678e-09	0.140552	0.85	0.574808
Stomach	UC	8.46971e-09	8.05499e-09	0.146518	0.83	0.574808
Esophagus_Gastroesophageal_Junction	UC	9.68348e-09	9.46322e-09	0.153089	0.82	0.574808
Uterus	UC	9.49509e-09	9.91832e-09	0.169201	0.77	0.574808
Adipose_Visceral_(Omentum)	UC	7.77067e-09	8.26387e-09	0.173527	0.76	0.574808
Minor_Salivary_Gland	UC	6.86203e-09	7.78129e-09	0.188925	0.72	0.58633
Adipose_Subcutaneous	UC	7.7767e-09	9.20614e-09	0.199131	0.7	0.58633
Esophagus_Muscularis	UC	6.78477e-09	8.74614e-09	0.21895	0.66	0.593186
Liver	UC	6.15283e-09	8.10355e-09	0.223844	0.65	0.593186
Breast_Mammary_Tissue	UC	5.66346e-09	8.91306e-09	0.26258	0.58	0.662702
Colon_Sigmoid	UC	5.06831e-09	8.55375e-09	0.27675	0.56	0.666715
Vagina	UC	3.67865e-09	7.60641e-09	0.314326	0.5	0.668299
Artery_Tibial	UC	3.92853e-09	8.44393e-09	0.320876	0.49	0.668299
Cervix_Endocervix	UC	3.58283e-09	8.10203e-09	0.329167	0.48	0.668299
Fallopian_Tube	UC	3.34167e-09	8.05178e-09	0.339062	0.47	0.668299
Muscle_Skeletal	UC	3.76247e-09	9.14944e-09	0.340454	0.47	0.668299
Brain_Hippocampus	UC	7.51213e-10	6.85361e-09	0.45636	0.34	0.854051
Artery_Aorta	UC	7.49078e-10	9.13163e-09	0.467311	0.33	0.854051
Brain_Frontal_Cortex_(BA9)	UC	-3.06176e-11	6.70833e-09	0.501821	0.3	0.865649
Brain_Substantia_nigra	UC	-1.0076e-10	6.35682e-09	0.506323	0.3	0.865649
Artery_Coronary	UC	-9.45235e-10	8.3477e-09	0.545077	0.26	0.902784
Kidney_Cortex	UC	-1.87962e-09	9.48205e-09	0.578567	0.24	0.929214
Brain_Hypothalamus	UC	-1.92162e-09	6.24303e-09	0.620884	0.21	0.948434
Heart_Left_Ventricle	UC	-3.62758e-09	7.94741e-09	0.675966	0.17	0.948434
Brain_Cortex	UC	-3.44684e-09	6.962e-09	0.689733	0.16	0.948434
Brain_Anterior_cingulate_cortex_(BA24)	UC	-3.43882e-09	6.72424e-09	0.695467	0.16	0.948434
Brain_Cerebellum	UC	-3.48658e-09	6.40559e-09	0.706884	0.15	0.948434
Cervix_Ectocervix	UC	-5.28156e-09	8.65688e-09	0.729102	0.14	0.948434
Brain_Cerebellar_Hemisphere	UC	-3.89958e-09	6.15785e-09	0.736721	0.13	0.948434
Thyroid	UC	-4.92556e-09	7.13561e-09	0.75499	0.12	0.948434
Brain_Amygdala	UC	-4.80791e-09	6.39308e-09	0.773989	0.11	0.948434
Brain_Nucleus_accumbens_(basal_ganglia)	UC	-4.70737e-09	6.22418e-09	0.775266	0.11	0.948434
Adrenal_Gland	UC	-8.87802e-09	9.59906e-09	0.822487	0.08	0.948434
Esophagus_Mucosa	UC	-9.47157e-09	9.05219e-09	0.852295	0.07	0.948434
Pituitary	UC	-7.76662e-09	7.36051e-09	0.854327	0.07	0.948434
Brain_Putamen_(basal_ganglia)	UC	-6.20382e-09	5.86599e-09	0.854879	0.07	0.948434
Testis	UC	-8.40663e-09	7.43957e-09	0.87076	0.06	0.948434
Brain_Caudate_(basal_ganglia)	UC	-7.12452e-09	6.02458e-09	0.881511	0.05	0.948434
Brain_Spinal_cord_(cervical_c-1)	UC	-7.0028e-09	5.59245e-09	0.894749	0.05	0.948434
Heart_Atrial_Appendage	UC	-9.69243e-09	6.87407e-09	0.92073	0.04	0.956837
Ovary	UC	-1.37906e-08	7.69273e-09	0.963488	0.02	0.979263
Cells_Transformed_fibroblasts	UC	-1.63376e-08	8.01351e-09	0.979263	0.01	0.979263
Cells_EBV-transformed_lymphocytes	PBC	1.248e-07	2.30742e-08	3.17552e-08	7.5	1.68302e-06
Spleen	PBC	7.53365e-08	2.3665e-08	0.000727641	3.14	0.0192825
Lung	PBC	5.13841e-08	1.78171e-08	0.00196349	2.71	0.0346884
Small_Intestine_Terminal_Ileum	PBC	4.96854e-08	2.10319e-08	0.00907882	2.04	0.116289
Kidney_Cortex	PBC	3.78449e-08	1.65162e-08	0.0109706	1.96	0.116289
Whole_Blood	PBC	4.24634e-08	1.97461e-08	0.015759	1.8	0.139205
Skin_Sun_Exposed_(Lower_leg)	PBC	3.42034e-08	1.98415e-08	0.0423691	1.37	0.320795
Pituitary	PBC	2.27469e-08	1.68509e-08	0.0885243	1.05	0.548358
Esophagus_Mucosa	PBC	2.71744e-08	2.05586e-08	0.0931174	1.03	0.548358
Skin_Not_Sun_Exposed_(Suprapubic)	PBC	1.73924e-08	1.63908e-08	0.144321	0.84	0.714253
Liver	PBC	1.62805e-08	1.55942e-08	0.148241	0.83	0.714253
Testis	PBC	1.14337e-08	1.18796e-08	0.167907	0.77	0.74159
Muscle_Skeletal	PBC	1.41813e-08	2.23662e-08	0.263024	0.58	0.988791
Minor_Salivary_Gland	PBC	8.92512e-09	1.74448e-08	0.304458	0.52	0.988791
Nerve_Tibial	PBC	7.64331e-09	1.50485e-08	0.305758	0.51	0.988791
Esophagus_Muscularis	PBC	8.77558e-09	2.0819e-08	0.336688	0.47	0.988791
Adipose_Visceral_(Omentum)	PBC	6.30479e-09	1.58496e-08	0.345393	0.46	0.988791
Artery_Aorta	PBC	6.57472e-09	1.8448e-08	0.360774	0.44	0.988791
Colon_Transverse	PBC	4.873e-09	2.10553e-08	0.408487	0.39	0.988791
Pancreas	PBC	3.29267e-09	1.47828e-08	0.41187	0.39	0.988791
Heart_Left_Ventricle	PBC	2.09502e-09	2.05076e-08	0.459316	0.34	0.988791
Breast_Mammary_Tissue	PBC	1.42105e-09	1.53015e-08	0.463003	0.33	0.988791
Heart_Atrial_Appendage	PBC	-1.70388e-09	1.70427e-08	0.539819	0.27	0.988791
Ovary	PBC	-2.00073e-09	1.81866e-08	0.5438	0.26	0.988791
Uterus	PBC	-3.07084e-09	1.74824e-08	0.569717	0.24	0.988791
Adipose_Subcutaneous	PBC	-2.54726e-09	1.44846e-08	0.569798	0.24	0.988791
Cervix_Endocervix	PBC	-4.1355e-09	1.64011e-08	0.599536	0.22	0.988791
Adrenal_Gland	PBC	-5.307e-09	1.91604e-08	0.609101	0.22	0.988791
Prostate	PBC	-6.77145e-09	1.88394e-08	0.640364	0.19	0.988791
Artery_Tibial	PBC	-5.62189e-09	1.55176e-08	0.641433	0.19	0.988791
Esophagus_Gastroesophageal_Junction	PBC	-7.30276e-09	1.90968e-08	0.64892	0.19	0.988791
Vagina	PBC	-8.70214e-09	1.63607e-08	0.7026	0.15	0.988791
Artery_Coronary	PBC	-1.01831e-08	1.76407e-08	0.718115	0.14	0.988791
Brain_Frontal_Cortex_(BA9)	PBC	-8.11364e-09	1.25848e-08	0.740445	0.13	0.988791
Stomach	PBC	-1.30142e-08	2.00113e-08	0.742265	0.13	0.988791
Fallopian_Tube	PBC	-1.14498e-08	1.73774e-08	0.745018	0.13	0.988791
Brain_Hippocampus	PBC	-9.47594e-09	1.24103e-08	0.777434	0.11	0.988791
Brain_Cerebellar_Hemisphere	PBC	-1.18682e-08	1.5184e-08	0.782782	0.11	0.988791
Brain_Anterior_cingulate_cortex_(BA24)	PBC	-1.06788e-08	1.26171e-08	0.80133	0.1	0.988791
Brain_Substantia_nigra	PBC	-1.10723e-08	1.19134e-08	0.82366	0.08	0.988791
Thyroid	PBC	-1.42735e-08	1.47547e-08	0.833325	0.08	0.988791
Brain_Cerebellum	PBC	-1.62181e-08	1.3919e-08	0.878028	0.06	0.988791
Colon_Sigmoid	PBC	-2.33753e-08	1.86398e-08	0.895089	0.05	0.988791
Brain_Amygdala	PBC	-1.55465e-08	1.22448e-08	0.897894	0.05	0.988791
Bladder	PBC	-1.75161e-08	1.3691e-08	0.89962	0.05	0.988791
Brain_Nucleus_accumbens_(basal_ganglia)	PBC	-2.03707e-08	1.44142e-08	0.921206	0.04	0.988791
Brain_Caudate_(basal_ganglia)	PBC	-2.05625e-08	1.42381e-08	0.925657	0.03	0.988791
Brain_Cortex	PBC	-1.91266e-08	1.31621e-08	0.926909	0.03	0.988791
Brain_Spinal_cord_(cervical_c-1)	PBC	-1.72522e-08	1.12554e-08	0.937336	0.03	0.988791
Brain_Putamen_(basal_ganglia)	PBC	-2.38751e-08	1.47091e-08	0.947722	0.02	0.988791
Cervix_Ectocervix	PBC	-2.37266e-08	1.38829e-08	0.95628	0.02	0.988791
Brain_Hypothalamus	PBC	-2.76103e-08	1.33709e-08	0.980536	0.01	0.988791
Cells_Transformed_fibroblasts	PBC	-3.28255e-08	1.43769e-08	0.988791	<0.01	0.988791
SNP: single nucleotide polymorphisms; PBC: primary biliary cirrhosis; IBD: inflammatory bowel disease; CD: Crohn's disease; UC:ulcerative colitis; FDR:false discovery rate.
