## Supplementary Table S5. Summary of cell-types enrichment analysis for PBC, IBD, including UC and CD, conducted by the MAGMA. for "Rare Comorbidity between Inflammatory Bowel Disease and Primary Biliary Cholangitis: Evidence from Causality, Shared Genetic Architecture and Transcriptomics"

### Sheet: IBD
Supplementary Table S5. Summary of cell-types enrichment analysis for PBC, IBD, including UC and CD, conducted by the MAGMA.
Cell type	Tissue	Disease	Beta	SE	P-value	Negative log 10 (P-value)	FDR
T_CD4	Lung	IBD	0.18618	0.032435	4.8207e-09	8.32	5.39918e-08
DC_2	Lung	IBD	0.15868	0.03312	8.381e-07	6.08	4.69336e-06
Monocyte	Lung	IBD	0.13668	0.03078	4.5208e-06	5.34	1.58228e-05
DC_1	Lung	IBD	0.15941	0.037699	1.1828e-05	4.93	3.89628e-05
T_CD8_CytT	Lung	IBD	0.12946	0.033365	5.2395e-05	4.28	0.000154427
NK	Lung	IBD	0.12051	0.031754	7.4025e-05	4.13	0.00020727
DC_activated	Lung	IBD	0.11081	0.038025	0.0017857	2.75	0.00476187
Mast_cells	Lung	IBD	0.087038	0.033053	0.0042326	2.37	0.0107739
Macrophage_MARCOneg	Lung	IBD	0.080825	0.033615	0.0081057	2.09	0.0181568
T_regulatory	Lung	IBD	0.09205	0.03891	0.0090041	2.05	0.0193934
B_cell_mature	Lung	IBD	0.07093	0.037784	0.030254	1.52	0.062749
DC_plasmacytoid	Lung	IBD	0.073194	0.042677	0.043176	1.36	0.086352
B_cell_naive	Lung	IBD	0.06151	0.039085	0.057786	1.24	0.111587
T_cells_Dividing	Lung	IBD	0.057177	0.037128	0.061793	1.21	0.115347
Plasma_cells	Lung	IBD	0.024479	0.039208	0.26621	0.57	0.45175
Blood_vessel	Lung	IBD	0.0077193	0.030745	0.40088	0.4	0.641408
DC_Monocyte_Dividing	Lung	IBD	<0.01	0.034291	0.544	0.26	0.781128
Macrophage_MARCOpos	Lung	IBD	<0.01	0.028431	0.54383	0.26	0.781128
Alveolar_Type1	Lung	IBD	-0.014286	0.032491	0.66992	0.17	0.937888
Alveolar_Type2	Lung	IBD	-0.03219	0.030571	0.85381	0.07	0.9999
Basal	Lung	IBD	-0.075483	0.036595	0.98042	0.01	0.9999
Ciliated	Lung	IBD	-0.091479	0.032821	0.99734	<0.01	0.9999
Fibroblast	Lung	IBD	-0.089165	0.029696	0.99866	<0.01	0.9999
Lymph_vessel	Lung	IBD	-0.036571	0.034414	0.85603	0.07	0.9999
Macrophage_Dividing	Lung	IBD	-0.10115	0.034235	0.99843	0	0.9999
Muscle_cells	Lung	IBD	-0.093969	0.0319	0.99839	0	0.9999
NK_Dividing	Lung	IBD	-0.032667	0.037284	0.80952	0.09	0.9999
Secretory_club	Lung	IBD	-0.069832	0.034616	0.97816	0.01	0.9999
NK_FCGR3Apos	Spleen	IBD	0.12691	0.032194	4.0584e-05	4.39	0.00098422
T_CD8_activated	Spleen	IBD	0.13754	0.035139	4.5546e-05	4.34	0.00098422
T_CD8_CTL	Spleen	IBD	0.12467	0.036781	0.00035103	3.45	0.0041182
NK_CD160pos	Spleen	IBD	0.10484	0.032722	0.00067909	3.17	0.00509318
T_CD4_fh	Spleen	IBD	0.10538	0.036673	0.0020326	2.69	0.0110869
T_CD4_conv	Spleen	IBD	0.094526	0.033849	0.0026181	2.58	0.0130905
T_CD8_MAIT	Spleen	IBD	0.093569	0.034754	0.0035517	2.45	0.0163925
B_mature	Spleen	IBD	0.076579	0.032646	0.0095013	2.02	0.0300041
B_naive	Spleen	IBD	0.070596	0.034722	0.021027	1.68	0.0573464
T_CD8_gd	Spleen	IBD	0.064615	0.036052	0.036554	1.44	0.0953583
DC_2	Spleen	IBD	0.052192	0.032582	0.054603	1.26	0.126007
T_CD4_reg	Spleen	IBD	0.056602	0.036833	0.062191	1.21	0.138202
B_T_doublet	Spleen	IBD	0.048991	0.035862	0.085966	1.07	0.166386
Monocyte	Spleen	IBD	0.041932	0.030416	0.084019	1.08	0.166386
Plasma_IgG	Spleen	IBD	0.043362	0.034887	0.10696	0.97	0.184834
Plasma_IgM	Spleen	IBD	0.041975	0.033484	0.105	0.98	0.184834
DC_plasmacytoid	Spleen	IBD	0.045106	0.037507	0.11458	0.94	0.190967
T_CD4_naive	Spleen	IBD	0.028676	0.036063	0.21326	0.67	0.345827
DC_activated	Spleen	IBD	0.02928	0.041414	0.23979	0.62	0.368908
Unknown	Spleen	IBD	0.029444	0.041475	0.23888	0.62	0.368908
Neutrophil	Spleen	IBD	0.0060381	0.041532	0.44221	0.35	0.631729
Platelet	Spleen	IBD	0.0080996	0.043022	0.42533	0.37	0.631729
NK_dividing	Spleen	IBD	<0.01	0.032761	0.48907	0.31	0.666914
CD34_progenitor	Spleen	IBD	<0.01	0.03662	0.51676	0.29	0.689013
Macrophage	Spleen	IBD	<0.01	0.03253	0.53332	0.27	0.689187
DC_1	Spleen	IBD	-0.0058106	0.035633	0.56477	0.25	0.691555
T_cell_dividing	Spleen	IBD	-0.012255	0.034005	0.64072	0.19	0.768864
ILC	Spleen	IBD	-0.017089	0.03608	0.68212	0.17	0.787062
Plasmablast	Spleen	IBD	-0.022081	0.031376	0.75921	0.12	0.859483
B_Hypermutation	Spleen	IBD	-0.042017	0.033583	0.89455	0.05	0.935234
Paneth	Small-intestine terminal ileum	IBD	0.062709	0.034662	0.035224	1.45	0.17612
TA	Small-intestine terminal ileum	IBD	0.04976	0.034003	0.071688	1.14	0.26883
Enterocyte_Mature_Distal	Small-intestine terminal ileum	IBD	0.049131	0.035111	0.080871	1.09	0.26957
Stem	Small-intestine terminal ileum	IBD	0.045511	0.03443	0.093124	1.03	0.279372
Enterocyte_Immature_Distal	Small-intestine terminal ileum	IBD	0.039548	0.035207	0.13067	0.88	0.3325
Enterocyte_Progenitor	Small-intestine terminal ileum	IBD	0.037838	0.034016	0.133	0.88	0.3325
Enterocyte_Mature_Proximal	Small-intestine terminal ileum	IBD	0.032471	0.034651	0.17437	0.76	0.37365
Enterocyte_Progenitor_Late	Small-intestine terminal ileum	IBD	0.03068	0.034607	0.18768	0.73	0.37536
Enterocyte_Progenitor_Early	Small-intestine terminal ileum	IBD	0.0092668	0.034639	0.39454	0.4	0.570395
Tuft	Small-intestine terminal ileum	IBD	0.0053171	0.034322	0.43844	0.36	0.571878
Enterocyte_Immature_Proximal	Small-intestine terminal ileum	IBD	<0.01	0.034401	0.48108	0.32	0.60135
TA_G2	Small-intestine terminal ileum	IBD	-0.0068207	0.034291	0.57883	0.24	0.694596
Goblet	Small-intestine terminal ileum	IBD	-0.019407	0.033387	0.71947	0.14	0.830158
TA_G1	Small-intestine terminal ileum	IBD	-0.055105	0.03359	0.94954	0.02	0.982283
Enteroendocrine	Small-intestine terminal ileum	IBD	-0.097242	0.034039	0.99786	<0.01	0.99786
BNK	HSPC	IBD	0.086797	0.032958	0.0042288	2.37	0.0676608
MLP	HSPC	IBD	0.075513	0.033352	0.011792	1.93	0.094336
HSC	HSPC	IBD	0.06833	0.032923	0.018981	1.72	0.101232
GMP	HSPC	IBD	0.04321	0.032694	0.093152	1.03	0.259893
MPP	HSPC	IBD	0.035703	0.033147	0.14073	0.85	0.321669
LMPP	HSPC	IBD	0.027833	0.032258	0.19413	0.71	0.38826
MEP	HSPC	IBD	0.016021	0.032973	0.31353	0.5	0.44448
CMP	HSPC	IBD	<0.01	0.032615	0.50848	0.29	0.625822
DC_2	Lung	CD	0.17438	0.032633	4.6226e-08	7.34	4.31443e-07
T_CD4	Lung	CD	0.16585	0.032667	1.9414e-07	6.71	1.08718e-06
NK	Lung	CD	0.14626	0.031538	1.7767e-06	5.75	9.04502e-06
Monocyte	Lung	CD	0.12908	0.030728	1.3377e-05	4.87	4.68335e-05
DC_1	Lung	CD	0.15051	0.037096	2.4941e-05	4.6	8.21586e-05
T_regulatory	Lung	CD	0.125	0.038958	0.00066834	3.18	0.00187135
T_CD8_CytT	Lung	CD	0.097834	0.033005	0.0015197	2.82	0.00405253
B_cell_naive	Lung	CD	0.091091	0.038061	0.0083548	2.08	0.0194945
Mast_cells	Lung	CD	0.076618	0.03244	0.0090986	2.04	0.0203809
Macrophage_MARCOneg	Lung	CD	0.070231	0.033486	0.01799	1.74	0.0387477
T_cells_Dividing	Lung	CD	0.073462	0.036744	0.022797	1.64	0.0472827
B_cell_mature	Lung	CD	0.072273	0.036744	0.024605	1.61	0.04921
DC_activated	Lung	CD	0.062699	0.03748	0.04719	1.33	0.0852465
DC_Monocyte_Dividing	Lung	CD	0.040382	0.033785	0.116	0.94	0.203
DC_plasmacytoid	Lung	CD	0.027088	0.040448	0.25153	0.6	0.426839
Macrophage_MARCOpos	Lung	CD	0.017588	0.028094	0.26564	0.58	0.437525
Plasma_cells	Lung	CD	0.013968	0.039543	0.36196	0.44	0.579136
Alveolar_Type1	Lung	CD	-0.0054177	0.03154	0.56819	0.25	0.837333
NK_Dividing	Lung	CD	-0.016934	0.037182	0.6756	0.17	0.94584
Blood_vessel	Lung	CD	-0.018744	0.030219	0.73245	0.14	0.9766
Lymph_vessel	Lung	CD	-0.020234	0.033807	0.72525	0.14	0.9766
Alveolar_Type2	Lung	CD	-0.027909	0.029814	0.82539	0.08	0.99924
Basal	Lung	CD	-0.082382	0.03555	0.98975	<0.01	0.99924
Ciliated	Lung	CD	-0.066967	0.032373	0.9807	0.01	0.99924
Fibroblast	Lung	CD	-0.065912	0.028963	0.98856	<0.01	0.99924
Macrophage_Dividing	Lung	CD	-0.047023	0.034517	0.91344	0.04	0.99924
Muscle_cells	Lung	CD	-0.094167	0.031096	0.99877	<0.01	0.99924
Secretory_club	Lung	CD	-0.0439	0.033442	0.90535	0.04	0.99924
NK_FCGR3Apos	Spleen	CD	0.11778	0.031727	0.00010304	3.99	0.0010304
T_CD8_activated	Spleen	CD	0.122	0.034419	0.00019716	3.71	0.0014787
T_CD4_conv	Spleen	CD	0.099713	0.033135	0.0013114	2.88	0.0052456
T_CD8_CTL	Spleen	CD	0.10846	0.035825	0.0012345	2.91	0.0052456
B_mature	Spleen	CD	0.094676	0.03222	0.0016523	2.78	0.00583165
T_CD4_fh	Spleen	CD	0.089871	0.036258	0.0065991	2.18	0.0179975
B_naive	Spleen	CD	0.079347	0.033514	0.0089587	2.05	0.0223967
NK_CD160pos	Spleen	CD	0.075379	0.032066	0.0093743	2.03	0.0224983
T_CD8_MAIT	Spleen	CD	0.077851	0.034603	0.012236	1.91	0.0271911
T_CD8_gd	Spleen	CD	0.073408	0.035152	0.018395	1.74	0.0394179
DC_2	Spleen	CD	0.04384	0.031914	0.084779	1.07	0.169558
Unknown	Spleen	CD	0.055412	0.041986	0.093464	1.03	0.180898
Monocyte	Spleen	CD	0.039173	0.030209	0.097372	1.01	0.182572
DC_activated	Spleen	CD	0.049203	0.040576	0.11265	0.95	0.204818
T_CD4_reg	Spleen	CD	0.03914	0.036115	0.13925	0.86	0.245735
Plasma_IgG	Spleen	CD	0.034962	0.034292	0.15398	0.81	0.263966
Plasma_IgM	Spleen	CD	0.032888	0.033436	0.16266	0.79	0.2711
T_CD4_naive	Spleen	CD	0.034003	0.03563	0.16996	0.77	0.275611
B_T_doublet	Spleen	CD	0.030117	0.035757	0.19982	0.7	0.307415
NK_dividing	Spleen	CD	0.0077365	0.032442	0.40576	0.39	0.566177
Plasmablast	Spleen	CD	<0.01	0.031099	0.48248	0.32	0.657927
CD34_progenitor	Spleen	CD	<0.01	0.035879	0.50776	0.29	0.662296
Macrophage	Spleen	CD	<0.01	0.032587	0.55137	0.26	0.691975
DC_1	Spleen	CD	-0.0088047	0.035956	0.59672	0.22	0.730678
DC_plasmacytoid	Spleen	CD	-0.016204	0.036436	0.67174	0.17	0.790177
ILC	Spleen	CD	-0.017237	0.035819	0.68482	0.16	0.790177
T_cell_dividing	Spleen	CD	-0.015921	0.033644	0.68197	0.17	0.790177
Platelet	Spleen	CD	-0.041583	0.042812	0.83429	0.08	0.910135
Neutrophil	Spleen	CD	-0.052612	0.040598	0.90249	0.04	0.949989
B_Hypermutation	Spleen	CD	-0.049603	0.034082	0.92721	0.03	0.959183
Paneth	Small-intestine terminal ileum	CD	0.097405	0.034128	0.002161	2.67	0.06483
Enterocyte_Mature_Distal	Small-intestine terminal ileum	CD	0.063547	0.034625	0.033242	1.48	0.259307
Enterocyte_Progenitor	Small-intestine terminal ileum	CD	0.052353	0.033762	0.060505	1.22	0.259307
Stem	Small-intestine terminal ileum	CD	0.053446	0.033217	0.053816	1.27	0.259307
TA	Small-intestine terminal ileum	CD	0.043799	0.033292	0.094163	1.03	0.331773
Enterocyte_Mature_Proximal	Small-intestine terminal ileum	CD	0.039757	0.033979	0.121	0.92	0.363
Enterocyte_Progenitor_Late	Small-intestine terminal ileum	CD	0.03606	0.033705	0.14234	0.85	0.3882
Enterocyte_Progenitor_Early	Small-intestine terminal ileum	CD	0.031421	0.033834	0.17653	0.75	0.407377
Goblet	Small-intestine terminal ileum	CD	0.015647	0.033721	0.32133	0.49	0.488114
TA_G2	Small-intestine terminal ileum	CD	0.014088	0.034539	0.34168	0.47	0.488114
Enterocyte_Immature_Distal	Small-intestine terminal ileum	CD	<0.01	0.034059	0.50753	0.29	0.643563
Enterocyte_Immature_Proximal	Small-intestine terminal ileum	CD	<0.01	0.034358	0.51485	0.29	0.643563
Tuft	Small-intestine terminal ileum	CD	-0.0078339	0.034422	0.59001	0.23	0.680656
TA_G1	Small-intestine terminal ileum	CD	-0.011744	0.033829	0.63576	0.2	0.681171
Enteroendocrine	Small-intestine terminal ileum	CD	-0.063542	0.033118	0.97248	0.01	0.97248
MLP	HSPC	CD	0.12072	0.03241	9.8099e-05	4.01	0.00156958
BNK	HSPC	CD	0.073442	0.032837	0.012666	1.9	0.067552
HSC	HSPC	CD	0.068519	0.033268	0.019725	1.7	0.0789
GMP	HSPC	CD	0.060331	0.032287	0.030851	1.51	0.0987232
LMPP	HSPC	CD	0.022909	0.03249	0.24038	0.62	0.48076
MPP	HSPC	CD	<0.01	0.032383	0.47849	0.32	0.727462
MEP	HSPC	CD	-0.014495	0.032289	0.67325	0.17	0.897667
CMP	HSPC	CD	-0.049948	0.031812	0.94179	0.03	0.99955
DC_activated	Lung	PBC	0.15609	0.037992	2.0042e-05	4.7	9.35293e-05
DC_1	Lung	PBC	0.13889	0.037888	0.00012375	3.91	0.000533077
T_CD8_CytT	Lung	PBC	0.10782	0.034103	0.00078647	3.1	0.00275265
NK	Lung	PBC	0.097141	0.032259	0.001303	2.89	0.00429224
DC_2	Lung	PBC	0.098289	0.03372	0.0017824	2.75	0.00525339
T_CD4	Lung	PBC	0.095697	0.032672	0.0017029	2.77	0.00525339
T_cells_Dividing	Lung	PBC	0.10474	0.038139	0.003019	2.52	0.0084532
T_regulatory	Lung	PBC	0.1001	0.040933	0.0072391	2.14	0.0176256
B_cell_mature	Lung	PBC	0.08963	0.03925	0.011206	1.95	0.0261473
B_cell_naive	Lung	PBC	0.051081	0.039504	0.098005	1.01	0.2019
DC_Monocyte_Dividing	Lung	PBC	0.029714	0.0359	0.20393	0.69	0.393796
Mast_cells	Lung	PBC	0.026764	0.033629	0.21306	0.67	0.397712
Macrophage_MARCOneg	Lung	PBC	<0.01	0.034923	0.49871	0.3	0.821405
Monocyte	Lung	PBC	<0.01	0.031714	0.48791	0.31	0.821405
NK_Dividing	Lung	PBC	<0.01	0.039466	0.54362	0.26	0.869792
DC_plasmacytoid	Lung	PBC	-0.00663	0.043284	0.56087	0.25	0.872464
Alveolar_Type2	Lung	PBC	-0.013683	0.030606	0.67259	0.17	0.9131
Blood_vessel	Lung	PBC	-0.016405	0.031307	0.69986	0.15	0.9131
Macrophage_MARCOpos	Lung	PBC	-0.011575	0.02951	0.65255	0.19	0.9131
Muscle_cells	Lung	PBC	-0.013302	0.031177	0.66518	0.18	0.9131
Plasma_cells	Lung	PBC	-0.021214	0.040204	0.70113	0.15	0.9131
Secretory_club	Lung	PBC	-0.030738	0.034761	0.81172	0.09	0.967156
Alveolar_Type1	Lung	PBC	-0.068284	0.032232	0.98293	0.01	0.99886
Basal	Lung	PBC	-0.040081	0.036325	0.86506	0.06	0.99886
Ciliated	Lung	PBC	-0.090405	0.033549	0.99647	<0.01	0.99886
Fibroblast	Lung	PBC	-0.039618	0.029937	0.90713	0.04	0.99886
Lymph_vessel	Lung	PBC	-0.086594	0.034863	0.9935	<0.01	0.99886
Macrophage_Dividing	Lung	PBC	-0.1112	0.036456	0.99885	<0.01	0.99886
T_CD8_MAIT	Spleen	PBC	0.124	0.035693	0.00025719	3.59	0.00351648
T_CD8_activated	Spleen	PBC	0.11732	0.034833	0.00037949	3.42	0.0037949
DC_activated	Spleen	PBC	0.12968	0.041741	0.00094752	3.02	0.00776025
NK_CD160pos	Spleen	PBC	0.09791	0.033891	0.0019359	2.71	0.012312
B_mature	Spleen	PBC	0.091981	0.033986	0.0034044	2.47	0.017022
NK_FCGR3Apos	Spleen	PBC	0.07163	0.033012	0.01502	1.82	0.0530118
T_CD8_CTL	Spleen	PBC	0.062939	0.037997	0.048831	1.31	0.154203
T_CD8_gd	Spleen	PBC	0.050259	0.03638	0.083577	1.08	0.218027
B_Hypermutation	Spleen	PBC	0.044805	0.035081	0.10078	1	0.25195
B_naive	Spleen	PBC	0.042799	0.034858	0.10977	0.96	0.263448
B_T_doublet	Spleen	PBC	0.039939	0.036014	0.13373	0.87	0.308608
DC_1	Spleen	PBC	0.039457	0.036646	0.14082	0.85	0.312933
DC_2	Spleen	PBC	0.033315	0.033464	0.15974	0.8	0.3423
T_CD4_fh	Spleen	PBC	0.030343	0.03702	0.20622	0.69	0.426662
T_CD4_conv	Spleen	PBC	0.018315	0.034617	0.29838	0.53	0.511509
T_CD4_reg	Spleen	PBC	0.017338	0.037163	0.32042	0.49	0.526476
Unknown	Spleen	PBC	0.01962	0.043148	0.32466	0.49	0.526476
CD34_progenitor	Spleen	PBC	<0.01	0.03727	0.4746	0.32	0.643043
Monocyte	Spleen	PBC	<0.02	0.031431	0.48576	0.31	0.643043
Plasma_IgG	Spleen	PBC	<0.03	0.035533	0.493	0.31	0.643043
DC_plasmacytoid	Spleen	PBC	<0.04	0.038672	0.52831	0.28	0.660388
Plasmablast	Spleen	PBC	<0.05	0.033132	0.54009	0.27	0.661335
Macrophage	Spleen	PBC	-0.0062286	0.033674	0.57337	0.24	0.688044
NK_dividing	Spleen	PBC	-0.021917	0.03444	0.73773	0.13	0.835166
ILC	Spleen	PBC	-0.031633	0.037222	0.80229	0.1	0.886702
Platelet	Spleen	PBC	-0.038634	0.043492	0.81281	0.09	0.886702
Plasma_IgM	Spleen	PBC	-0.034697	0.03442	0.84328	0.07	0.887663
T_CD4_naive	Spleen	PBC	-0.035591	0.037162	0.83089	0.08	0.887663
T_cell_dividing	Spleen	PBC	-0.044384	0.035255	0.89596	0.05	0.926855
Neutrophil	Spleen	PBC	-0.061064	0.043055	0.92193	0.04	0.937556

### Sheet: CD
	Cell type	Tissue	Disease	Beta	SE	P-value	Negative log 10 (P-value)	FDR
	DC_2	Lung	CD	0.17438	0.032633	4.6226e-08	7.34	4.31443e-07
	T_CD4	Lung	CD	0.16585	0.032667	1.9414e-07	6.71	1.08718e-06
	NK	Lung	CD	0.14626	0.031538	1.7767e-06	5.75	9.04502e-06
	Monocyte	Lung	CD	0.12908	0.030728	1.3377e-05	4.87	4.68335e-05
	DC_1	Lung	CD	0.15051	0.037096	2.4941e-05	4.6	8.21586e-05
	T_regulatory	Lung	CD	0.125	0.038958	0.00066834	3.18	0.00187135
	T_CD8_CytT	Lung	CD	0.097834	0.033005	0.0015197	2.82	0.00405253
	B_cell_naive	Lung	CD	0.091091	0.038061	0.0083548	2.08	0.0194945
	Mast_cells	Lung	CD	0.076618	0.03244	0.0090986	2.04	0.0203809
	Macrophage_MARCOneg	Lung	CD	0.070231	0.033486	0.01799	1.74	0.0387477
	T_cells_Dividing	Lung	CD	0.073462	0.036744	0.022797	1.64	0.0472827
	B_cell_mature	Lung	CD	0.072273	0.036744	0.024605	1.61	0.04921
	DC_activated	Lung	CD	0.062699	0.03748	0.04719	1.33	0.0852465
	DC_Monocyte_Dividing	Lung	CD	0.040382	0.033785	0.116	0.94	0.203
	DC_plasmacytoid	Lung	CD	0.027088	0.040448	0.25153	0.6	0.426839
	Macrophage_MARCOpos	Lung	CD	0.017588	0.028094	0.26564	0.58	0.437525
	Plasma_cells	Lung	CD	0.013968	0.039543	0.36196	0.44	0.579136
	Alveolar_Type1	Lung	CD	-0.0054177	0.03154	0.56819	0.25	0.837333
	NK_Dividing	Lung	CD	-0.016934	0.037182	0.6756	0.17	0.94584
	Blood_vessel	Lung	CD	-0.018744	0.030219	0.73245	0.14	0.9766
	Lymph_vessel	Lung	CD	-0.020234	0.033807	0.72525	0.14	0.9766
	Alveolar_Type2	Lung	CD	-0.027909	0.029814	0.82539	0.08	0.99924
	Basal	Lung	CD	-0.082382	0.03555	0.98975	<0.01	0.99924
	Ciliated	Lung	CD	-0.066967	0.032373	0.9807	0.01	0.99924
	Fibroblast	Lung	CD	-0.065912	0.028963	0.98856	<0.01	0.99924
	Macrophage_Dividing	Lung	CD	-0.047023	0.034517	0.91344	0.04	0.99924
	Muscle_cells	Lung	CD	-0.094167	0.031096	0.99877	<0.01	0.99924
	Secretory_club	Lung	CD	-0.0439	0.033442	0.90535	0.04	0.99924
	NK_FCGR3Apos	Spleen	CD	0.11778	0.031727	0.00010304	3.99	0.0010304
	T_CD8_activated	Spleen	CD	0.122	0.034419	0.00019716	3.71	0.0014787
	T_CD4_conv	Spleen	CD	0.099713	0.033135	0.0013114	2.88	0.0052456
	T_CD8_CTL	Spleen	CD	0.10846	0.035825	0.0012345	2.91	0.0052456
	B_mature	Spleen	CD	0.094676	0.03222	0.0016523	2.78	0.00583165
	T_CD4_fh	Spleen	CD	0.089871	0.036258	0.0065991	2.18	0.0179975
	B_naive	Spleen	CD	0.079347	0.033514	0.0089587	2.05	0.0223967
	NK_CD160pos	Spleen	CD	0.075379	0.032066	0.0093743	2.03	0.0224983
	T_CD8_MAIT	Spleen	CD	0.077851	0.034603	0.012236	1.91	0.0271911
	T_CD8_gd	Spleen	CD	0.073408	0.035152	0.018395	1.74	0.0394179
	DC_2	Spleen	CD	0.04384	0.031914	0.084779	1.07	0.169558
	Unknown	Spleen	CD	0.055412	0.041986	0.093464	1.03	0.180898
	Monocyte	Spleen	CD	0.039173	0.030209	0.097372	1.01	0.182572
	DC_activated	Spleen	CD	0.049203	0.040576	0.11265	0.95	0.204818
	T_CD4_reg	Spleen	CD	0.03914	0.036115	0.13925	0.86	0.245735
	Plasma_IgG	Spleen	CD	0.034962	0.034292	0.15398	0.81	0.263966
	Plasma_IgM	Spleen	CD	0.032888	0.033436	0.16266	0.79	0.2711
	T_CD4_naive	Spleen	CD	0.034003	0.03563	0.16996	0.77	0.275611
	B_T_doublet	Spleen	CD	0.030117	0.035757	0.19982	0.7	0.307415
	NK_dividing	Spleen	CD	0.0077365	0.032442	0.40576	0.39	0.566177
	Plasmablast	Spleen	CD	<0.01	0.031099	0.48248	0.32	0.657927
	CD34_progenitor	Spleen	CD	<0.01	0.035879	0.50776	0.29	0.662296
	Macrophage	Spleen	CD	<0.01	0.032587	0.55137	0.26	0.691975
	DC_1	Spleen	CD	-0.0088047	0.035956	0.59672	0.22	0.730678
	DC_plasmacytoid	Spleen	CD	-0.016204	0.036436	0.67174	0.17	0.790177
	ILC	Spleen	CD	-0.017237	0.035819	0.68482	0.16	0.790177
	T_cell_dividing	Spleen	CD	-0.015921	0.033644	0.68197	0.17	0.790177
	Platelet	Spleen	CD	-0.041583	0.042812	0.83429	0.08	0.910135
	Neutrophil	Spleen	CD	-0.052612	0.040598	0.90249	0.04	0.949989
	B_Hypermutation	Spleen	CD	-0.049603	0.034082	0.92721	0.03	0.959183
	Paneth	Small-intestine terminal ileum	CD	0.097405	0.034128	0.002161	2.67	0.06483
	Enterocyte_Mature_Distal	Small-intestine terminal ileum	CD	0.063547	0.034625	0.033242	1.48	0.259307
	Enterocyte_Progenitor	Small-intestine terminal ileum	CD	0.052353	0.033762	0.060505	1.22	0.259307
	Stem	Small-intestine terminal ileum	CD	0.053446	0.033217	0.053816	1.27	0.259307
	TA	Small-intestine terminal ileum	CD	0.043799	0.033292	0.094163	1.03	0.331773
	Enterocyte_Mature_Proximal	Small-intestine terminal ileum	CD	0.039757	0.033979	0.121	0.92	0.363
	Enterocyte_Progenitor_Late	Small-intestine terminal ileum	CD	0.03606	0.033705	0.14234	0.85	0.3882
	Enterocyte_Progenitor_Early	Small-intestine terminal ileum	CD	0.031421	0.033834	0.17653	0.75	0.407377
	Goblet	Small-intestine terminal ileum	CD	0.015647	0.033721	0.32133	0.49	0.488114
	TA_G2	Small-intestine terminal ileum	CD	0.014088	0.034539	0.34168	0.47	0.488114
	Enterocyte_Immature_Distal	Small-intestine terminal ileum	CD	<0.01	0.034059	0.50753	0.29	0.643563
	Enterocyte_Immature_Proximal	Small-intestine terminal ileum	CD	<0.01	0.034358	0.51485	0.29	0.643563
	Tuft	Small-intestine terminal ileum	CD	-0.0078339	0.034422	0.59001	0.23	0.680656
	TA_G1	Small-intestine terminal ileum	CD	-0.011744	0.033829	0.63576	0.2	0.681171
	Enteroendocrine	Small-intestine terminal ileum	CD	-0.063542	0.033118	0.97248	0.01	0.97248
	MLP	HSPC	CD	0.12072	0.03241	9.8099e-05	4.01	0.00156958
	BNK	HSPC	CD	0.073442	0.032837	0.012666	1.9	0.067552
	HSC	HSPC	CD	0.068519	0.033268	0.019725	1.7	0.0789
	GMP	HSPC	CD	0.060331	0.032287	0.030851	1.51	0.0987232
	LMPP	HSPC	CD	0.022909	0.03249	0.24038	0.62	0.48076
	MPP	HSPC	CD	<0.01	0.032383	0.47849	0.32	0.727462
	MEP	HSPC	CD	-0.014495	0.032289	0.67325	0.17	0.897667
	CMP	HSPC	CD	-0.049948	0.031812	0.94179	0.03	0.99955

### Sheet: PBC
	Cell type	Tissue	Disease	Beta	SE	P-value	Negative log 10 (P-value)	FDR
	DC_activated	Lung	PBC	0.15609	0.037992	2.0042e-05	4.7	9.35293e-05
	DC_1	Lung	PBC	0.13889	0.037888	0.00012375	3.91	0.000533077
	T_CD8_CytT	Lung	PBC	0.10782	0.034103	0.00078647	3.1	0.00275265
	NK	Lung	PBC	0.097141	0.032259	0.001303	2.89	0.00429224
	DC_2	Lung	PBC	0.098289	0.03372	0.0017824	2.75	0.00525339
	T_CD4	Lung	PBC	0.095697	0.032672	0.0017029	2.77	0.00525339
	T_cells_Dividing	Lung	PBC	0.10474	0.038139	0.003019	2.52	0.0084532
	T_regulatory	Lung	PBC	0.1001	0.040933	0.0072391	2.14	0.0176256
	B_cell_mature	Lung	PBC	0.08963	0.03925	0.011206	1.95	0.0261473
	B_cell_naive	Lung	PBC	0.051081	0.039504	0.098005	1.01	0.2019
	DC_Monocyte_Dividing	Lung	PBC	0.029714	0.0359	0.20393	0.69	0.393796
	Mast_cells	Lung	PBC	0.026764	0.033629	0.21306	0.67	0.397712
	Macrophage_MARCOneg	Lung	PBC	<0.01	0.034923	0.49871	0.3	0.821405
	Monocyte	Lung	PBC	<0.01	0.031714	0.48791	0.31	0.821405
	NK_Dividing	Lung	PBC	<0.01	0.039466	0.54362	0.26	0.869792
	DC_plasmacytoid	Lung	PBC	-0.00663	0.043284	0.56087	0.25	0.872464
	Alveolar_Type2	Lung	PBC	-0.013683	0.030606	0.67259	0.17	0.9131
	Blood_vessel	Lung	PBC	-0.016405	0.031307	0.69986	0.15	0.9131
	Macrophage_MARCOpos	Lung	PBC	-0.011575	0.02951	0.65255	0.19	0.9131
	Muscle_cells	Lung	PBC	-0.013302	0.031177	0.66518	0.18	0.9131
	Plasma_cells	Lung	PBC	-0.021214	0.040204	0.70113	0.15	0.9131
	Secretory_club	Lung	PBC	-0.030738	0.034761	0.81172	0.09	0.967156
	Alveolar_Type1	Lung	PBC	-0.068284	0.032232	0.98293	0.01	0.99886
	Basal	Lung	PBC	-0.040081	0.036325	0.86506	0.06	0.99886
	Ciliated	Lung	PBC	-0.090405	0.033549	0.99647	<0.01	0.99886
	Fibroblast	Lung	PBC	-0.039618	0.029937	0.90713	0.04	0.99886
	Lymph_vessel	Lung	PBC	-0.086594	0.034863	0.9935	<0.01	0.99886
	Macrophage_Dividing	Lung	PBC	-0.1112	0.036456	0.99885	<0.01	0.99886
	T_CD8_MAIT	Spleen	PBC	0.124	0.035693	0.00025719	3.59	0.00351648
	T_CD8_activated	Spleen	PBC	0.11732	0.034833	0.00037949	3.42	0.0037949
	DC_activated	Spleen	PBC	0.12968	0.041741	0.00094752	3.02	0.00776025
	NK_CD160pos	Spleen	PBC	0.09791	0.033891	0.0019359	2.71	0.012312
	B_mature	Spleen	PBC	0.091981	0.033986	0.0034044	2.47	0.017022
	NK_FCGR3Apos	Spleen	PBC	0.07163	0.033012	0.01502	1.82	0.0530118
	T_CD8_CTL	Spleen	PBC	0.062939	0.037997	0.048831	1.31	0.154203
	T_CD8_gd	Spleen	PBC	0.050259	0.03638	0.083577	1.08	0.218027
	B_Hypermutation	Spleen	PBC	0.044805	0.035081	0.10078	1	0.25195
	B_naive	Spleen	PBC	0.042799	0.034858	0.10977	0.96	0.263448
	B_T_doublet	Spleen	PBC	0.039939	0.036014	0.13373	0.87	0.308608
	DC_1	Spleen	PBC	0.039457	0.036646	0.14082	0.85	0.312933
	DC_2	Spleen	PBC	0.033315	0.033464	0.15974	0.8	0.3423
	T_CD4_fh	Spleen	PBC	0.030343	0.03702	0.20622	0.69	0.426662
	T_CD4_conv	Spleen	PBC	0.018315	0.034617	0.29838	0.53	0.511509
	T_CD4_reg	Spleen	PBC	0.017338	0.037163	0.32042	0.49	0.526476
	Unknown	Spleen	PBC	0.01962	0.043148	0.32466	0.49	0.526476
	CD34_progenitor	Spleen	PBC	<0.01	0.03727	0.4746	0.32	0.643043
	Monocyte	Spleen	PBC	<0.02	0.031431	0.48576	0.31	0.643043
	Plasma_IgG	Spleen	PBC	<0.03	0.035533	0.493	0.31	0.643043
	DC_plasmacytoid	Spleen	PBC	<0.04	0.038672	0.52831	0.28	0.660388
	Plasmablast	Spleen	PBC	<0.05	0.033132	0.54009	0.27	0.661335
	Macrophage	Spleen	PBC	-0.0062286	0.033674	0.57337	0.24	0.688044
	NK_dividing	Spleen	PBC	-0.021917	0.03444	0.73773	0.13	0.835166
	ILC	Spleen	PBC	-0.031633	0.037222	0.80229	0.1	0.886702
	Platelet	Spleen	PBC	-0.038634	0.043492	0.81281	0.09	0.886702
	Plasma_IgM	Spleen	PBC	-0.034697	0.03442	0.84328	0.07	0.887663
	T_CD4_naive	Spleen	PBC	-0.035591	0.037162	0.83089	0.08	0.887663
	T_cell_dividing	Spleen	PBC	-0.044384	0.035255	0.89596	0.05	0.926855
	Neutrophil	Spleen	PBC	-0.061064	0.043055	0.92193	0.04	0.937556
